# Synthetic Anatomy: Deep Learning Models for Virtual Population Generation–A Review

**DOI:** 10.1101/2025.10.28.25338782

**Authors:** Zherui Zhou, Arezoo Zakeri, Haoran Dou, Yidan Xue, Michael MacRaild, Jinghan Huang, Fengming Lin, Ali Sarrami-Foroushani, Jinming Duan, Alejandro F. Frangi

## Abstract

In-silico trials (ISTs) represent a transformative approach in medical research, leveraging computer modelling and simulation to evaluate products virtually. This systematic review examines state-of-the-art methods for generating virtual populations (VPs), a crucial component of ISTs. The review focuses on deep learning techniques developed over the past decade for building generative geometric models specifically designed for the synthesis of virtual organ populations. Through a comprehensive analysis of recent publications, we identified several key challenges in the field: the generation of complex topological structures, effective utilisation of multimodal data, maintenance of cross-resolution consistency, and the absence of standardised evaluation metrics.

We provide a systematic examination of evaluation frameworks, analysing methods across four key dimensions: fidelity, utility, generalisability, and diversity. Additionally, we present a meta-analysis comparing the performance of methods based on different model architectures across various anatomical structures, offering quantitative insights into their relative strengths and limitations. Our review provides a structured examination of data inputs and outputs, generative approaches, and evaluation metrics, whilst discussing the challenges and potential future directions accordingly.

To the best of our knowledge, this work represents the first systematic review specifically focused on geometrical deep learning-based methods for building anatomical virtual populations, offering insights into current limitations and future research directions in this rapidly evolving field.
