## Supplementary Table S1. Data Extraction Sheet for "Synthetic Anatomy: Deep Learning Models for Virtual Population Generation–A Review"

Title	Year	Venue	Anatomy	Model	Input	Output	Dynamic/Static	Image Modality	Dataset Size	Synthetic Size	Health Condition	Conditioning	Abbreviation
Deep Learning Based Generation of Synthetic Blood Vessel Surfaces	2019	2019 23rd International Conference on System Theory, Control and Computing (ICSTCC)	Blood Vessel	VAE	3D Binary Map	3D Binary Map	S	NA	NS	10000	NS	NA	AAA ¡ª Ascending Aortic Aneurysm ACS ¡ª Abnormal Chamber Sizes AD ¡ª Alzheimer¡¯s Disease AIS ¡ª Acute Ischemic Stroke Ao ¡ª Aorta CCSD ¡ª Cardiac Conduction System Disorders CHD ¡ª Congenital Heart Disease CTA ¡ª Computed Tomography Angiography CT ¡ª Computed Tomography cMRI ¡ª Cardiac Magnetic Resonance Imaging cVAE ¡ª Conditional Variational Autoencoder cVAE-NF ¡ª Conditional Variational Autoe…
3D Fetal Skull Reconstruction From {2DUS} Via Deep Conditional Generative Networks	2018	2018 International Conference on Medical Image Computing and Computer-Assisted Intervention	Skull	cVAE	2D Image	Binary Map	S	US	72	NA	NS	NA
3D High-Resolution Cardiac Segmentation Reconstruction From 2D Views Using Conditional Variational Autoencoders	2019	2019 IEEE International Symposium on Biomedical Imaging	LV myo	cVAE	2D Image	Binary Map	S	MRI	1912	NA	Healthy	NA
A Generative Shape Compositional Framework to Synthesize Populations of Virtual Chimeras	2025	IEEE Transactions on Neural Networks and Learning Systems	LV, RV, LA, RA, Ao	VAE	Surface Mesh	Surface Mesh	S	MRI	2360	2000	NS	NA
A Geometric Deep Learning Framework for Generation of Virtual Left Ventricles as Graphs	2024	2024 International Conference on Medical Imaging with Deep Learning	LV	VAE	Surface Mesh	Surface Mesh	S	MRI	1000	NA	NS	NA
Learning Interpretable Anatomical Features Through Deep Generative Models: Application to Cardiac Remodeling	2018	2018 International Conference on Medical Image Computing and Computer-Assisted Intervention	LV myo	VAE	3D Binary Map	Binary Map, Class	S	MRI	1365	NA	HCM, Healthy	NA
Multi-Domain Variational Autoencoders for Combined Modeling Of MRI-Based Biventricular Anatomy And ECG-Based Cardiac Electrophysiology	2022	Frontiers in Physiology	LV endo/epi, RV	beta-VAE	Point Cloud, ECG	Point Cloud, ECG	S	MRI	539	NA	Healthy	NA
Variational Shape Completion for Virtual Planning of Jaw Reconstructive Surgery	2019	2019 International Conference on Medical Image Computing and Computer-Assisted Intervention	Mandible	cVAE	3D Binary Map	3D Binary Map	S	CT	48	NA	Defected Mandible	NA
Vesselvae: Recursive Variational Autoencoders For 3D Blood Vessel Synthesis	2023	2023 International Conference on Medical Image Computing and Computer-Assisted Intervention	Blood Vessel	RVAE	Surface Mesh	Surface Mesh	S	MRA	700	NA	Healthy	NA
Modelling Multi-Phase Cardiac Anatomy Using Point Cloud Variational Autoencoders	2024	2024 IEEE International Symposium on Biomedical Imaging	LV, RV	beta-VAE	Point Cloud	Point Cloud	S	MRI	539	NA	Healthy	NA
Multi-View Hybrid Graph Convolutional Network for Volume-To-Mesh Reconstruction in Cardiovascular MRI	2025	Medical Image Analysis	LV, RV, LA, RA, Ao	Hybrid VNet	2D/3D Image	Mesh	S	MRI	4525	NA	NS	NA
3D Brain Reconstruction by Hierarchical Shape-Perception Network from a Single Incomplete Image	2024	2024 IEEE Transactions on Neural Networks and Learning Systems	Brain	GAN, GCN	2D Image	Point Cloud	S	MRI	1040	NA	AD	NA
3D Generation of Dental Crown Bottoms Using Context Learning	2024	2024 SPIE Medical Imaging	Dental Crown	SP-GAN	Point Cloud	Point Cloud	S	3D Scan	129	NA	NS	NA
A GAN-Based Method For 3D Lung Tumor Reconstruction Boosted by a Knowledge Transfer Approach	2023	Multimedia Tools and Applications	Lung Tumor	GAN, LSTM	2D Binary Map	Surface Mesh	S	CT	888	NA	Nodule, No-nodule	NA
A Point Cloud Generative Model via Tree-Structured Graph Convolutions For 3D Brain Shape Reconstruction	2021	2021 Pattern Recognition and Computer Vision	Brain	GAN	2D Image	Point Cloud	S	MRI	1040	NA	AD, Healthy	NA
Clinically-Driven Virtual Patient Cohorts Generation: An Application to Aorta	2021	Frontiers in Physiology	Ao	GAN, PCA	Surface Mesh	Surface Mesh	S	CT	26	3000	AAA	NA
Combining GAN And LSTM Models For 3D Reconstruction of Lung Tumors From CT Scans	2023	International Journal of Advanced Computer Science and Applications	Lung Tumor	LSTM, GAN, ResNet	2D Image	3D Binary Map	S	CT	888	NA	Nodule, No-nodule	NA
Crangan: Adversarial Point Cloud Reconstruction for Patient-Specific Cranial Implant Design	2022	2022 IEEE Engineering in Medicine and Biology Society Annual International Conference	Skull	GAN, PN	Point Cloud	Point Cloud	S	CT	210	NA	NS	NA
GAN-LSTM-3D: An Efficient Method for Lung Tumour 3D Reconstruction Enhanced by Attention-Based LSTM	2023	CAAI Transactions on Intelligence Technology	Lung Tumor	GAN, LSTM	2D Image	3D Binary Map	S	CT	888	NA	Nodule, No-nodule	NA
On Generative Modeling of Cell Shape Using 3D GANS	2019	2019 International Conference on Image Analysis and Processing	Cell	GAN	3D Binary Map	3D Binary Map	S	FM	385	770	NS	NA
SG-GAN: Fine Stereoscopic-Aware Generation For 3D Brain Point Cloud Up-Sampling from a Single Image	2025	IEEE Transactions on Emerging Topics in Computational Intelligence	LV	GAN	2D Image	Point Cloud	S	MRI	1030	NA	AD, Healthy	NA
Generating Virtual Populations Of 3D Cardiac Anatomies with Snowflake-Net	2024	Statistical Atlases and Computational Models of the Heart. Regular and CMRxRecon Challenge Papers	LV endo/epi, RV	Normaling Flow, Transformer	Point Cloud	Point Cloud	S	MRI	994	NA	Healthy	NA
Trind: Representing Anatomical Trees by Denoising Diffusion of Implicit Neural Fields	2024	2024 International Conference on Medical Image Computing and Computer-Assisted Intervention	Blood Vessel	DDM, Trans	Volumetric Mesh	Volumetric Mesh	S	CT, MRI, MRA, CTA	186	120	NS	NA
DMCVR: Morphology-Guided Diffusion Model For 3D Cardiac Volume Reconstruction	2023	2023 International Conference on Medical Image Computing and Computer-Assisted Intervention	LV, RV	DDIM	2D+t Image	3D Binary Map	S	cMRI	1008	NA	Healthey	NA
Activation from Sparse 2D Cardiac MRIS	2023	2023 Machine Learning for Health Symposium	LV	DDIM	2D Image	3D Binary Map	S	MRI	215	NA	CCSD, LBBB	NA
A Diffusion Model for Simulation Ready Coronary Anatomy with Morpho-Skeletal Control	2024	2024 European Conference on Computer Vision	Coronary Artery	LDM	3D Binary Map	3D Binary Map	S	CT	808	NA	Calcification, LBBB	NA
Probing the Limits and Capabilities of Diffusion Models for the Anatomic Editing of Digital Twins	2024	npj Digital Medicine	Ao, LV, RV, LA, RA	DDIM	3D Binary Map	3D Binary Map	S	CT	512	NA	SD, ACS, VTV	NA
Exploring Palatal and Dental Shape Variation With 3D Shape Analysis and Geometric Deep Learning	2021	Orthodontics \& Craniofacial Research	Palatal	DeepSSM	Surface Mesh	Surface Mesh	S	LS	2648	NA	NS	NA
Generative 3D Cardiac Shape Modelling for In-Silico Trials	2024	Collaboration across Disciplines for the Health of People, Animals and Ecosystems	Aortic root	DeepSDF	Surface Mesh	Surface Mesh	S	CT	97	NA	NS	NA
A Deep Learning-Based Pipeline for Developing Multi-Rib Shape Generative Model with Populational Percentiles or Anthropometrics as Predictors	2024	Computerized Medical Imaging and Graphics	Rib	cVAE	3D Binary Map	3D Binary Map	S	CT	3193	NA	NS	Sex, Rib, Age, Height
A Personalized Time-Resolved 3D Mesh Generative Model for Unveiling Normal Heart Dynamics	2025	Nature Machine Intelligence	LV, RV, Myo	VAE, Trans	Surface Mesh	Surface Mesh	D	cMRI	38309	NA	Healthy	Age, Sex, Weight, Height
Cheart: A Conditional Spatio-Temporal Generative Model for Cardiac Anatomy	2024	Generative Machine Learning Models in Medical Image Computing	LV, RV, Myo	beta-VAE, LSTM	3D+t	3D+t	D	cMRI	1383	NA	Healthy	Age, Sex, Clinical
Multi-Class Point Cloud Completion Networks for 3D Cardiac Anatomy Reconstruction from Cine MRI	2023	Medical Image Analysis	LV endo/epi, RV	beta-VAE	Point Cloud	Point Cloud	S	cMRI	1000	NA	Healthy	Sex, Phase
Explainable Anatomical Shape Analysis Through Deep Hierarchical Generative Models	2020	IEEE Transactions on Medical Imaging	LV, HC	LVAE	3D Binary Map	3D Binary Map	S	MRI	1613	NA	HCM, Healthy, AD	Clinical
Interpretable Cardiac Anatomy Modeling Using Variational Mesh Autoencoders	2022	Frontiers in Cardiovascular Medicine	LV	beta-VAE	Surface Mesh	Surface Mesh	S	cMRI	1021	NA	PMI	Phase
Intraoperative Liver Surface Completion with Graph Convolutional VAE	2020	2020 Machine Learning in Medical Imaging	Liver	VAE	Point Cloud, Mesh	Surface Mesh	S	CT	50	4500	NS	Part of Liver
Blood Vessel Geometry Synthesis Using Generative Adversarial Networks	2018	arXiv preprint arXiv:1804.04381	Coronary Artery	WGAN	Central Line	Central Line	S	CTA	4412	NA	NS	Vessel Charateristics
DCPR-GAN: Dental Crown Prosthesis Restoration Using Two-Stage Generative Adversarial Networks	2022	IEEE Journal of Biomedical and Health Informatics	Dental Crown	GAN	2D Image	Surface Mesh	S	3D Scan	780	NA	NS	Tooth Parameters
GP-GAN: Brain Tumor Growth Prediction Using Stacked 3D Generative Adversarial Networks from Longitudinal {MR} Images	2020	Neural Networks	Brain Tumor	CGAN	3D Binary Map	3D Binary Map	D	MRI	6375	NS	L/HGG	T1 Features
Learning Beyond Human Expertise with Generative Models for Dental Restorations	2018	arXiv preprint arXiv:1804.00064	Dental Crown	CGAN	2D Image	Surface Mesh	S	3D Scan	3313	NA	NS	NA
Personalized Design Technique for the Dental Occlusal Surface Based on Conditional Generative Adversarial Networks	2020	International Journal for Numerical Methods in Biomedical Engineering	Dental Occlusal	CGAN	2D Image	Surface Mesh	S	IS	600	NA	Healthy	NA
Generative Modelling of the Ageing Heart with Cross-Sectional Imaging and Clinical Data	2022	Statistical Atlases and Computational Models of the Heart. Regular and CMRxMotion Challenge Papers	LV, RV	CycleGAN	3D Binary Map	3D Binary Map	D/S	MRI	12600	NA	Cardiovascular Disease	Age
A Conditional Flow Variational Autoencoder for Controllable Synthesis of Virtual Populations of Anatomy	2023	2023 International Conference on Medical Image Computing and Computer-Assisted Intervention	LV	cVAE, NF	Surface Mesh	Surface Mesh	S	MRI	2360	NA	NS	Clinical
SDF4CHD: Generative Modeling of Cardiac Anatomies with Congenital Heart Defects	2024	Medical Image Analysis	Whole Heart	NF	SDF	SDF	S	CT	110	NA	CHD	CHD Type
Generating Cerebral Vessel Trees of Acute Ischemic Stroke Patients Using Conditional Set-Diffusion	2024	2024 International Conference on Medical Imaging with Deep Learning	Vessel	EDM, Transformer	Central Line	Central Line	S	NS	220	NA	AIS, Healthy	M1 Occlusion
Conditional Diffusion Guided by Part-Level Latent for Dental Crown Point Cloud Generation	2024	International Conference on Image, Signal Processing, and Pattern Recognition (ISPP 2024)	Dental Crown	DDPM	Point Cloud	Point Cloud	S	3D Scan	85	NA	NS	Shape Latent
Automatic 3D+T Four-Chamber CMR Quantification of The UK biobank: Integrating Imaging and Non-Imaging Data Priors at Scale	2022	Medical Image Analysis	LV, RV, LA, RA	DeepSSM	2D Image	Surface Mesh	S	MRI	4525	NA	NS	Clinical
Spatio-Temporal Neural Distance Fields for Conditional Generative Modeling of the Heart	2024	2024 International Conference on Medical Image Computing and Computer-Assisted Intervention	LA	Auto-Decoder	3D+t	SDF	D	CT	667	NA	NS	Clinical
